# Lipid-based nutrient supplements for prevention of child undernutrition: when less may be more

**DOI:** 10.1101/2023.06.28.23292006

**Authors:** Kathryn G. Dewey, Charles D. Arnold, K. Ryan Wessells, Christine P. Stewart

**Affiliations:** Institute for Global Nutrition and Department of Nutrition, University of California, Davis, Davis, CA, USA (KGD, CDA, KRW, CPS)

**Keywords:** malnutrition, infants, home fortification, food supplements, linear growth

## Abstract

**Background:** Both small-quantity (SQ) and medium-quantity (MQ) lipid-based nutrient supplements (LNS) have been used for prevention of child undernutrition. A meta-analysis of 14 trials of SQ-LNS vs no LNS showed effects on length-for-age (LAZ, +0.14 (95% confidence interval 0.11, 0.16)) and weight-for-length (WLZ, +0.08 (0.06, 0.10)) z-scores, as well as prevalence ratios (95% CI) for stunting (LAZ<-2, 0.88 (0.85, 0.91)) and wasting (WLZ < −2, (0.80, 0.93)). However, little is known about the effects of MQ-LNS on growth.

**Objective:** We aimed to examine the effects of preventive MQ-LNS (∼250-499 kcal/d) provided at ∼6-23 mo of age on growth outcomes compared to no LNS or provision of SQ-LNS.

**Methods:** We conducted a systematic review of studies of MQ-LNS for prevention, and categorized them as providing < 6 mo vs. ≥ 6 mo of supplementation; for the latter category we conducted a meta-analysis, with main outcomes being change in WLZ and LAZ, and prevalence of wasting and stunting.

**Results:** Three studies provided MQ-LNS for 3-5 mo (seasonal) for children 6-36 mo of age, and did not show consistent effects on growth outcomes. Eight studies provided MQ-LNS for 6-18 mo, generally starting at 6 mo of age; in the meta-analysis (max total n=13,673), MQ-LNS increased WLZ (+0.09 (0.05, 0.13)) and reduced wasting (0.89 (0.81, 0.97)), but had no effect on LAZ (+0.04 (−0.02, 0.11)) or stunting (0.97 (0.92, 1.02)) compared to no LNS. Two studies directly compared SQ-LNS and MQ-LNS and showed no significant differences in growth outcomes.

**Conclusions:** The current evidence suggests that MQ-LNS offers no added benefits over SQ-LNS, although further studies directly comparing MQ-LNS vs. SQ-LNS would be useful. One possible explanation is incomplete consumption of the MQ-LNS ration and thus lower than desirable intake of certain nutrients.

**Registry:** PROSPERO CRD42022382448: https://www.crd.york.ac.uk/prospero/display_record.php?ID=CRD42022382448
