## Supplemental Table 1 for "Lipid-based nutrient supplements for prevention of child undernutrition: when less may be more"

### Sheet: Table 2023
Supplemental Table 1. Nutrient value of LNS (per daily ration) and percentage of recommended nutrient intakes provided by different rations
							% RNI for 6-12 months				% RNI for 12-23 months
Nutrient	MQ-LNS1 (Full ration)	MQ-LNS1 (Half ration)	SQ-LNS2 (WFP)	SQ-LNS3 (iLiNS)	RNI (6-12 mo)4	RNI (12 - 23 mo)4	MQ-LNS1 (Full ration)	MQ-LNS1 (Half ration)	SQ-LNS2 (WFP)	SQ-LNS3 (iLiNS)	MQ-LNS1 (Full ration)	MQ-LNS1 (Half ration)	SQ-LNS2 (WFP)	SQ-LNS3 (iLiNS)
Ration (g/d)	50	25	20	20
Total energy (kcal)	255 - 280	127.5 - 140	110 - 124	118
Protein (g)	5.5 - 8	2.8 - 4	2.4 - 3.2	2.6
Fat (g)	13 - 18	6.5 - 9	8.0 - 10.6	9.6
ω-3 fatty acids (g)	0.15 - 0.9	0.08 - 0.45	0.5 - 0.8	0.58
ω-6 fatty acids (g)	1.3 - 3.1	0.65 - 1.5	0.8 - 3.0	4.46
Vitamin A (µg RE)	350	175	400	400	250	250	140	70	160	160	140	70	160	160
Vitamin B1, thiamine (mg)	0.5	0.25	0.3	0.5	0.3	0.5	166.667	83.3333	100	166.667	100	50	60	100
Vitamin B2, riboflavin (mg)	1.05	0.525	0.4	0.5	0.4	0.6	262.5	131.25	100	125	175	87.5	66.6667	83.3333
Vitamin B3, niacin (mg)	6.5	3.25	4	6	4	6	162.5	81.25	100	150	108.333	54.1667	66.6667	100
Vitamin B5, pantothenic acid (mg)	2	1	1.8	2	3	4	66.6667	33.3333	60	66.6667	50	25	45	50
Vitamin B6, pyridoxine (mg)	0.9	0.45	0.3	0.5	0.3	0.6	300	150	100	166.667	150	75	50	83.3333
Vitamin B7, biotin (µg)	30	15	9	8	6	20	500	250	150	133.333	150	75	45	40
Vitamin B9, folate (µg DFE)	165	82.5	133.4	150	80	120	206.25	103.125	166.75	187.5	137.5	68.75	111.167	125
Vitamin B12, cobalamin (µg)	1.35	0.675	0.5	0.9	0.5	0.9	270	135	100	180	150	75	55.5556	100
Vitamin C, ascorbate (mg)	40	20	15	30	20	20	200	100	75	150	200	100	75	150
Vitamin D (µg)	7.5	3.75	5	5	10	15	75	37.5	50	50	50	25	33.3333	33.3333
Vitamin E (mg)	8	4	4	6	5	6	160	80	80	120	133.333	66.6667	66.6667	100
Vitamin K (µg)	13.5	6.75	30	30	10	12	135	67.5	300	300	112.5	56.25	250	250
Calcium (mg)	267.5	133.75	280	280	280	450	95.5357	47.7679	100	100	59.4444	29.7222	62.2222	62.2222
Copper (mg)	0.7	0.35	0.34	0.34	0.4	0.34	175	87.5	85	85	205.882	102.941	100	100
Iodine (µg)	50	25	90	90	70	90	71.4286	35.7143	128.571	128.571	55.5556	27.7778	100	100
Iron (mg)	5	2.5	6	9	11	7	45.4545	22.7273	54.5455	81.8182	71.4286	35.7143	85.7143	128.571
Magnesium (mg)	75	37.5	40	40	80	80	93.75	46.875	50	50	93.75	46.875	50	50
Manganese (mg)	0.6	0.3	1.2	1.2	0.02 - 0.5	0.5					120	60	240	240
Phosphorus (mg)	225	112.5	196.4	190	160	460	140.625	70.3125	122.75	118.75	48.913	24.4565	42.6957	41.3043
Potassium (mg)	400	200	200	200	750	800	53.3333	26.6667	26.6667	26.6667	50	25	25	25
Zinc (mg)	5.5	2.75	8	8	2.9	4.3	189.655	94.8276	275.862	275.862	127.907	63.9535	186.047	186.047
AI, Adequate Intake; DFE, dietary folate equivalent; DRI, Dietary Reference Intakes; DRV, Dietary Reference Values; EFSA, European Food Safety Authority; iLiNS, International Lipid-Based Nutrient Supplements Project; LNS, lipid-based nutrient supplement; MQ-LNS, medium-quantity lipid-based nutrient supplement
RDA, Recommended Dietary Allowances; RE, retinol equivalents; RNI, recommended nutrient intake; SQ-LNS, small-quantity lipid-based nutrient supplement; WFP, World Food Programme
1World Food Programme. Technical Specifications for Lipid-Based Nutrient Supplement - Medium Quantity (LNS-MQ). Version 3.0 (2020). Available at: https://docs.wfp.org/api/documents/WFP-0000104981/download/. Accessed on: 12 May 2023.
2World Food Programme. Technical Specifications for Lipid-Based Nutrient Supplement - Small Quantity (LNS-SQ). Version 2.0 (adopted 2020). Available at: https://docs.wfp.org/api/documents/WFP-0000106806/download/. Accessed on: 3 December 2021.
3Dewey KG, Mridha MK, Matias SL, Arnold CD, Cummins JR, Khan MS, Maalouf-Manasseh Z, Siddiqui Z, Ullah MB, Vosti SA. Lipid-based nutrient supplementation in the first 1000 d improves child growth in Bangladesh: a cluster-randomized effectiveness trial. Am J Clin Nutr 2017;105:944-57 and
Stewart CP, Dewey KG, Lin A, Pickering AJ, Byrd KA, Jannat K, Ali S, Rao G, Dentz HN, Kiprotich M, et al. Effects of lipid-based nutrient supplements and infant and young child feeding counseling with or without improved water, sanitation, and hygiene (WASH) on anemia and micronutrient status:
results from 2 cluster-randomized trials in Kenya and Bangladesh. Am J Clin Nutr 2019;109:148-64.
4Values for the Reccommended Nutrient Intakes for infants and young children are from the European Food Safety Authority (EFSA) Dietary Reference Values (DRVs) or the US/Canadian Dietary Reference Intakes (DRIs). Recommended Dietary Allowances (RDA)/Population Reference Intakes (PRI) were prioritized
over Adequate Intakes (AI). EFSA DRVs, generally updated more recently, were prioritized over DRI values.
Institute of Medicine. 2006. Dietary Reference Intakes: The Essential Guide to Nutrient Requirements. Washington, DC: The National Academies Press. https://doi.org/10.17226/11537.
Institute of Medicine. 2011. Dietary Reference Intakes for Calcium and Vitamin D. Washington, DC: The National Academies Press. https://doi.org/10.17226/13050.
European Food Safety Authority (EFSA). 2017. “Dietary Reference Values for Nutrients. Summary Report. EFSA Supporting Publication 2017:E15121.” Parma, Italy: European Food Safety Authority. doi:10.2903/sp.efsa.2017.e15121.
